# Development of an Inventory to Identify Psychosocial Factors Influencing Hand Usage: the CHUC

**DOI:** 10.64898/2026.03.26.26347326

**Authors:** Téa Soberano, Chih-Hung Chang, Alexandre J Marcori, Benjamin A Philip

## Abstract

**Objective:** To develop the first inventory to measure psychosocial concerns about use of the non-preferred hand, toward the long-term goal of identifying the casual factors of left-right hand choices (“hand usage”).

**Design:** Cross-sectional

**Setting:** Online question battery

**Participants:** 181 healthy adults

**Interventions:** Not applicable

**Main Outcome Measures:** Self-reported concerns about emotional and physical consequences of using the non-preferred hand.

**Results:** Emotional and physical consequences reflected internally consistent categories (Cronbach’s α > 0.9) that were moderately correlated with each other (ρ = 0.783 p = 0.002). Concerns were activity-dependent in each category (p < 1×10^-100^). Reliability analysis and principal components analysis were used to reduce the battery to the 51-item Changed Hand Usage Concerns inventory, which encompasses everyday tasks and concerns about physical and emotional consequences of using the non-preferred hand in those tasks.

**Conclusions:** Concerns about emotional vs. physical consequences of non-preferred hand use reflect coherent and internally consistent categories The Changed Hand Usage Concerns inventory allows assessment of psychosocial concerns about usage of the non-preferred hand for future attempts to manipulate hand usage via rehabilitation in patients with unilateral or asymmetric impairment.
