## Supplementary Table 2 for "Development of an Inventory to Identify Psychosocial Factors Influencing Hand Usage: the CHUC"

### Sheet: SuppTable1_questionBattery_data
Variable / Field Name	Form Name	Section Header	Field Type	Field Label	Choices, Calculations, OR Slider Labels	Field Note	Text Validation Type OR Show Slider Number	Text Validation Min	Text Validation Max	Identifier?	Branching Logic (Show field only if...)	Required Field?	Custom Alignment	Question Number (surveys only)	Matrix Group Name	Matrix Ranking?	Field Annotation
record_id	comfort_survey		text	Record ID
prolific	comfort_survey		text	Please enter your Prolific ID:								y
selfdesc	comfort_survey		radio	How would you describe your handedness?	-2, Strongly left-handed | -1, Moderately left-handed | 0, Use both hands equally well (ambidextrous) | 1, Moderately right-handed | 2, Strongly right-handed							y
handcheck	comfort_survey		descriptive	Let's make sure we got this correct. Which hand do you consider your...
dh	comfort_survey		radio	...DOMINANT hand?	0, LEFT | 1, RIGHT							y			handpick	y
ndh	comfort_survey		radio	...NON-DOMINANT hand?	0, LEFT | 1, RIGHT							y			handpick	y
overall_comfort_objective	comfort_survey		radio	How would you rate your overall comfort with using your [ndh] hand?	-2, Very uncomfortable | -1, Somewhat uncomfortable | 0, Neither comfortable nor uncomfortable | 1, Somewhat comfortable | 2, Very comfortable
overall_comfort_compare	comfort_survey		radio	How do you think your overall comfort with using your [ndh] hand compares to other [dh]IES?	-2, Much worse | -1, Somewhat worse | 0, About average | 1, Somewhat better | 2, Much better
draw_label	comfort_survey		descriptive	For the next four questions, imagine you had to draw this shape with your [ndh] hand.
draw_acc_objective	comfort_survey		radio	How accurate do you think your [ndh] hand drawing would be?	-2, Very inaccurate | -1, Somewhat inaccurate | 0, Neither accurate nor inaccurate | 1, Somewhat accurate | 2, Very accurate
draw_acc_compare	comfort_survey		radio	Do you think your drawing would be more or less accurate than most [dh]IES?	-2, Much worse | -1, Somewhat worse | 0, About average | 1, Somewhat better | 2, Much better
draw_fast_objective	comfort_survey		radio	How fast do you think your [ndh] hand drawing would be?	-2, Very slow | -1, Somewhat slow | 0, Could go either way | 1, Somewhat fast | 2, Very fast
draw_fast_compare	comfort_survey		radio	Do you think your drawing would be faster or slower than most [dh]ies?	-2, Much slower | -1, Somewhat slower | 0, About average | 1, Somewhat faster | 2, Much faster
tennis_intro	comfort_survey		descriptive	For the next two questions, imagine you had to use your [ndh] hand to catch a tennis ball thrown to you.
tennis_objective	comfort_survey		radio	How likely would you be to catch the ball successfully?	-2, Very unlikely | -1, Somewhat unlikely | 0, Could go either way | 1, Somewhat likely | 2, Very likely
tennis_compare	comfort_survey		radio	Do you think you would be more or less likely to catch the ball than most [dh]IES?	-2, Much less | -1, Somewhat less | 0, About average | 1, Somewhat more | 2, Much more
physical_general_succeed	comfort_survey	If you had to favor your [ndh] hand because your [dh] hand was injured (unable to separate or move your fingers) how concerned would you be about...	radio	Whether you could complete all your daily activities?	1, 1: Not at all | 2, 2 | 3, 3 | 4, 4 | 5, 5: Very much concerned | -1, Not applicable										physical_general
physical_general_time	comfort_survey		radio	The length of time all your daily activities would take?	1, 1: Not at all | 2, 2 | 3, 3 | 4, 4 | 5, 5: Very much concerned | -1, Not applicable										physical_general
physical_general_habit	comfort_survey		radio	Accidentally using your injured [dh] hand out of habit?	1, 1: Not at all | 2, 2 | 3, 3 | 4, 4 | 5, 5: Very much concerned | -1, Not applicable										physical_general
physical_general_help	comfort_survey		radio	Whether other people would help you if you needed?	1, 1: Not at all | 2, 2 | 3, 3 | 4, 4 | 5, 5: Very much concerned | -1, Not applicable										physical_general
physical_general_job	comfort_survey		radio	Whether you could perform well at your job/work?	1, 1: Not at all | 2, 2 | 3, 3 | 4, 4 | 5, 5: Very much concerned | -1, Not applicable										physical_general
physical_specific	comfort_survey		descriptive	<div class="rich-text-field-label"><p><span style="font-weight: normal;">For the next series of questions, imagine that you had to favor your</span> <span style="font-weight: normal;">[ndh] hand because your [dh] hand was injured (unable to separate or move your fingers).</span></p></div>
physical_shirt_succeed	comfort_survey	If you had to favor your [ndh] hand to button a shirt, how concerned would you be about...	radio	Whether you could do it?	1, 1: Not at all | 2, 2 | 3, 3 | 4, 4 | 5, 5: Very much concerned | -1, Not applicable										physical_shirt
physical_shirt_time	comfort_survey		radio	The length of time it would take?	1, 1: Not at all | 2, 2 | 3, 3 | 4, 4 | 5, 5: Very much concerned | -1, Not applicable										physical_shirt
physical_shirt_habit	comfort_survey		radio	Accidentally using your injured [dh] hand out of habit?	1, 1: Not at all | 2, 2 | 3, 3 | 4, 4 | 5, 5: Very much concerned | -1, Not applicable										physical_shirt
physical_shirt_help	comfort_survey		radio	Whether other people would help you if you needed?	1, 1: Not at all | 2, 2 | 3, 3 | 4, 4 | 5, 5: Very much concerned | -1, Not applicable										physical_shirt
physical_pants_succeed	comfort_survey	If you had to favor your [ndh] hand to pull on a pair of pants, how concerned would you be about...	radio	Whether you could do it?	1, 1: Not at all | 2, 2 | 3, 3 | 4, 4 | 5, 5: Very much concerned | -1, Not applicable										physical_pants
physical_pants_time	comfort_survey		radio	The length of time it would take?	1, 1: Not at all | 2, 2 | 3, 3 | 4, 4 | 5, 5: Very much concerned | -1, Not applicable										physical_pants
physical_pants_habit	comfort_survey		radio	Accidentally using your injured [dh] hand out of habit?	1, 1: Not at all | 2, 2 | 3, 3 | 4, 4 | 5, 5: Very much concerned | -1, Not applicable										physical_pants
physical_pants_help	comfort_survey		radio	Whether other people would help you if you needed?	1, 1: Not at all | 2, 2 | 3, 3 | 4, 4 | 5, 5: Very much concerned | -1, Not applicable										physical_shower
physical_shower_succeed	comfort_survey	If you had to favor your [ndh] hand to wash your body in the shower, how concerned would you be about...	radio	Whether you could do it?	1, 1: Not at all | 2, 2 | 3, 3 | 4, 4 | 5, 5: Very much concerned | -1, Not applicable										physical_shower
physical_shower_time	comfort_survey		radio	The length of time it would take?	1, 1: Not at all | 2, 2 | 3, 3 | 4, 4 | 5, 5: Very much concerned | -1, Not applicable										physical_shower
physical_shower_habit	comfort_survey		radio	Accidentally using your injured [dh] hand out of habit?	1, 1: Not at all | 2, 2 | 3, 3 | 4, 4 | 5, 5: Very much concerned | -1, Not applicable										physical_shower
physical_shower_help	comfort_survey		radio	Whether other people would help you if you needed?	1, 1: Not at all | 2, 2 | 3, 3 | 4, 4 | 5, 5: Very much concerned | -1, Not applicable										physical_shower
physical_teeth_succeed	comfort_survey	If you had to favor your [ndh] hand to brush your teeth, how concerned would you be about...	radio	Whether you could do it?	1, 1: Not at all | 2, 2 | 3, 3 | 4, 4 | 5, 5: Very much concerned | -1, Not applicable										physical_teeth
physical_teeth_time	comfort_survey		radio	The length of time it would take?	1, 1: Not at all | 2, 2 | 3, 3 | 4, 4 | 5, 5: Very much concerned | -1, Not applicable										physical_teeth
physical_teeth_habit	comfort_survey		radio	Accidentally using your injured [dh] hand out of habit?	1, 1: Not at all | 2, 2 | 3, 3 | 4, 4 | 5, 5: Very much concerned | -1, Not applicable										physical_teeth
physical_teeth_help	comfort_survey		radio	Whether other people would help you if you needed?	1, 1: Not at all | 2, 2 | 3, 3 | 4, 4 | 5, 5: Very much concerned | -1, Not applicable										physical_teeth
physical_spatula_succeed	comfort_survey	If you had to favor your [ndh] hand to use a spatula to flip food (for example, an egg or pancake), how concerned would you be about...	radio	Whether you could do it?	1, 1: Not at all | 2, 2 | 3, 3 | 4, 4 | 5, 5: Very much concerned | -1, Not applicable										physical_spatula
physical_spatula_time	comfort_survey		radio	The length of time it would take?	1, 1: Not at all | 2, 2 | 3, 3 | 4, 4 | 5, 5: Very much concerned | -1, Not applicable										physical_spatula
physical_spatula_habit	comfort_survey		radio	Accidentally using your injured [dh] hand out of habit?	1, 1: Not at all | 2, 2 | 3, 3 | 4, 4 | 5, 5: Very much concerned | -1, Not applicable										physical_spatula
physical_spatula_help	comfort_survey		radio	Whether other people would help you if you needed?	1, 1: Not at all | 2, 2 | 3, 3 | 4, 4 | 5, 5: Very much concerned | -1, Not applicable										physical_spatula
physical_jar_succeed	comfort_survey	If you had to favor your [ndh] hand to open a jar, how concerned would you be about...	radio	Whether you could do it?	1, 1: Not at all | 2, 2 | 3, 3 | 4, 4 | 5, 5: Very much concerned | -1, Not applicable										physical_jar
physical_jar_time	comfort_survey		radio	The length of time it would take?	1, 1: Not at all | 2, 2 | 3, 3 | 4, 4 | 5, 5: Very much concerned | -1, Not applicable										physical_jar
physical_jar_habit	comfort_survey		radio	Accidentally using your injured [dh] hand out of habit?	1, 1: Not at all | 2, 2 | 3, 3 | 4, 4 | 5, 5: Very much concerned | -1, Not applicable										physical_jar
physical_jar_help	comfort_survey		radio	Whether other people would help you if you needed?	1, 1: Not at all | 2, 2 | 3, 3 | 4, 4 | 5, 5: Very much concerned | -1, Not applicable										physical_jar
physical_knife_succeed	comfort_survey	If you had to favor your [ndh] hand to use a knife to spread butter on bread, how concerned would you be about...	radio	Whether you could do it?	1, 1: Not at all | 2, 2 | 3, 3 | 4, 4 | 5, 5: Very much concerned | -1, Not applicable										physical_knife
physical_knife_time	comfort_survey		radio	The length of time it would take?	1, 1: Not at all | 2, 2 | 3, 3 | 4, 4 | 5, 5: Very much concerned | -1, Not applicable										physical_knife
physical_knife_habit	comfort_survey		radio	Accidentally using your injured [dh] hand out of habit?	1, 1: Not at all | 2, 2 | 3, 3 | 4, 4 | 5, 5: Very much concerned | -1, Not applicable										physical_knife
physical_knife_help	comfort_survey		radio	Whether other people would help you if you needed?	1, 1: Not at all | 2, 2 | 3, 3 | 4, 4 | 5, 5: Very much concerned | -1, Not applicable										physical_knife
physical_fork_succeed	comfort_survey	If you had to favor your [ndh] hand to use a fork to bring food to your mouth, in a restaurant where other people will see you, how concerned would you be about...	radio	Whether you could do it?	1, 1: Not at all | 2, 2 | 3, 3 | 4, 4 | 5, 5: Very much concerned | -1, Not applicable										physical_fork
physical_fork_time	comfort_survey		radio	The length of time it would take?	1, 1: Not at all | 2, 2 | 3, 3 | 4, 4 | 5, 5: Very much concerned | -1, Not applicable										physical_fork
physical_fork_habit	comfort_survey		radio	Accidentally using your injured [dh] hand out of habit?	1, 1: Not at all | 2, 2 | 3, 3 | 4, 4 | 5, 5: Very much concerned | -1, Not applicable										physical_fork
physical_fork_help	comfort_survey		radio	Whether other people would help you if you needed?	1, 1: Not at all | 2, 2 | 3, 3 | 4, 4 | 5, 5: Very much concerned | -1, Not applicable										physical_fork
physical_tray_succeed	comfort_survey	If you had to favor your [ndh] hand to carry a food tray across a room, how concerned would you be about...	radio	Whether you could do it?	1, 1: Not at all | 2, 2 | 3, 3 | 4, 4 | 5, 5: Very much concerned | -1, Not applicable										physical_tray
physical_tray_time	comfort_survey		radio	The length of time it would take?	1, 1: Not at all | 2, 2 | 3, 3 | 4, 4 | 5, 5: Very much concerned | -1, Not applicable										physical_tray
physical_tray_habit	comfort_survey		radio	Accidentally using your injured [dh] hand out of habit?	1, 1: Not at all | 2, 2 | 3, 3 | 4, 4 | 5, 5: Very much concerned | -1, Not applicable										physical_tray
physical_tray_help	comfort_survey		radio	Whether other people would help you if you needed?	1, 1: Not at all | 2, 2 | 3, 3 | 4, 4 | 5, 5: Very much concerned | -1, Not applicable										physical_tray
physical_write_succeed	comfort_survey	If you had to favor your [ndh] hand to write with a pen on paper, how concerned would you be about...	radio	Whether you could do it?	1, 1: Not at all | 2, 2 | 3, 3 | 4, 4 | 5, 5: Very much concerned | -1, Not applicable										physical_write
physical_write_time	comfort_survey		radio	The length of time it would take?	1, 1: Not at all | 2, 2 | 3, 3 | 4, 4 | 5, 5: Very much concerned | -1, Not applicable										physical_write
physical_write_habit	comfort_survey		radio	Accidentally using your injured [dh] hand out of habit?	1, 1: Not at all | 2, 2 | 3, 3 | 4, 4 | 5, 5: Very much concerned | -1, Not applicable										physical_write
physical_write_help	comfort_survey		radio	Whether other people would help you if you needed?	1, 1: Not at all | 2, 2 | 3, 3 | 4, 4 | 5, 5: Very much concerned | -1, Not applicable										physical_write
physical_groceries_succeed	comfort_survey	If you had to favor your [ndh] hand to get groceries from the grocery store shelf into your cart, how concerned would you be about...	radio	Whether you could do it?	1, 1: Not at all | 2, 2 | 3, 3 | 4, 4 | 5, 5: Very much concerned | -1, Not applicable										physical_groceries
physical_groceries_time	comfort_survey		radio	The length of time it would take?	1, 1: Not at all | 2, 2 | 3, 3 | 4, 4 | 5, 5: Very much concerned | -1, Not applicable										physical_groceries
physical_groceries_habit	comfort_survey		radio	Accidentally using your injured [dh] hand out of habit?	1, 1: Not at all | 2, 2 | 3, 3 | 4, 4 | 5, 5: Very much concerned | -1, Not applicable										physical_groceries
physical_groceries_help	comfort_survey		radio	Whether other people would help you if you needed?	1, 1: Not at all | 2, 2 | 3, 3 | 4, 4 | 5, 5: Very much concerned | -1, Not applicable										physical_groceries
physical_cards_succeed	comfort_survey	If you had to favor your [ndh] hand to play a card game with friends (without shuffling), how concerned would you be about...	radio	Whether you could do it?	1, 1: Not at all | 2, 2 | 3, 3 | 4, 4 | 5, 5: Very much concerned | -1, Not applicable										physical_cards
physical_cards_time	comfort_survey		radio	The length of time it would take?	1, 1: Not at all | 2, 2 | 3, 3 | 4, 4 | 5, 5: Very much concerned | -1, Not applicable										physical_cards
physical_cards_habit	comfort_survey		radio	Accidentally using your injured [dh] hand out of habit?	1, 1: Not at all | 2, 2 | 3, 3 | 4, 4 | 5, 5: Very much concerned | -1, Not applicable										physical_cards
physical_cards_help	comfort_survey		radio	Whether other people would help you if you needed?	1, 1: Not at all | 2, 2 | 3, 3 | 4, 4 | 5, 5: Very much concerned | -1, Not applicable										physical_cards
actual_yn_shirt	comfort_survey	For each of the following activities, do you ever use both hands?	radio	Button a shirt	0, No | 1, Yes | -1, I don't do this										actual_yn
actual_yn_pants	comfort_survey		radio	Pull on a pair of pants	0, No | 1, Yes | -1, I don't do this										actual_yn
actual_yn_shower	comfort_survey		radio	Wash your body in the shower	0, No | 1, Yes | -1, I don't do this										actual_yn
actual_yn_teeth	comfort_survey		radio	Brush your teeth	0, No | 1, Yes | -1, I don't do this										actual_yn
actual_yn_spatula	comfort_survey		radio	Use a spatula to flip food? (For example, an egg or pancake)	0, No | 1, Yes | -1, I don't do this										actual_yn
actual_yn_jar	comfort_survey		radio	Open a jar	0, No | 1, Yes | -1, I don't do this										actual_yn
actual_yn_knife	comfort_survey		radio	Use a knife to spread butter on bread	0, No | 1, Yes | -1, I don't do this										actual_yn
actual_yn_fork	comfort_survey		radio	Use a fork to bring food to your mouth, in a restaurant where other people will see you	0, No | 1, Yes | -1, I don't do this										actual_yn
actual_yn_tray	comfort_survey		radio	Carry a food tray across a room	0, No | 1, Yes | -1, I don't do this										actual_yn
actual_yn_write	comfort_survey		radio	Write with a pen on paper	0, No | 1, Yes | -1, I don't do this										actual_yn
actual_yn_attention	comfort_survey		radio	Please select "I don't do this" for this question	0, No | 1, Yes | -1, I don't do this										actual_yn
actual_yn_groceries	comfort_survey		radio	Get groceries from the grocery store shelf into your cart	0, No | 1, Yes | -1, I don't do this										actual_yn
actual_yn_cards	comfort_survey		radio	Play a card game with friends (without shuffling)	0, No | 1, Yes | -1, I don't do this										actual_yn
actual_shirt_which	comfort_survey		radio	<div class="rich-text-field-label"><p><span style="font-weight: normal;">When you </span>button a shirt<span style="font-weight: normal;">, which hand do you use?</span></p></div>	-2, Always [ndh] | -1, Usually [ndh] | 0, Either hand equally | 1, Usually [dh] | 2, Always [dh]						[actual_yn_shirt] = '0'
actual_shirt_fraction	comfort_survey		radio	<div class="rich-text-field-label"><p><span style="font-weight: normal;">When you </span>button a shirt<span style="font-weight: normal;">, about how often do you use your [ndh]?</span></p></div>	1, Very rarely | 2, Somewhat rarely | 3, About half the time | 4, Somewhat often | 5, Very often						[actual_yn_shirt] = '1'
actual_pants_which	comfort_survey		radio	<div class="rich-text-field-label"><p><span style="font-weight: normal;">When you </span>pull on a pair of pants<span style="font-weight: normal;">, which hand do you use?</span></p></div>	-2, Always [ndh] | -1, Usually [ndh] | 0, Either hand equally | 1, Usually [dh] | 2, Always [dh]						[actual_yn_pants] = '0'
actual_pants_fraction	comfort_survey		radio	<div class="rich-text-field-label"><p><span style="font-weight: normal;">When you </span>pull on a pair of pants<span style="font-weight: normal;">, about how often do you use your [ndh]?</span></p></div>	1, Very rarely | 2, Somewhat rarely | 3, About half the time | 4, Somewhat often | 5, Very often						[actual_yn_pants] = '1'
actual_shower_which	comfort_survey		radio	<div class="rich-text-field-label"><p><span style="font-weight: normal;">When you </span>wash your body in the shower<span style="font-weight: normal;">, which hand do you use?</span></p></div>	-2, Always [ndh] | -1, Usually [ndh] | 0, Either hand equally | 1, Usually [dh] | 2, Always [dh]						[actual_yn_shower] = '0'
actual_shower_fraction	comfort_survey		radio	<div class="rich-text-field-label"><p><span style="font-weight: normal;">When you </span>wash your body in the shower<span style="font-weight: normal;">, about how often do you use your [ndh]?</span></p></div>	1, Very rarely | 2, Somewhat rarely | 3, About half the time | 4, Somewhat often | 5, Very often						[actual_yn_shower] = '1'
actual_teeth_which	comfort_survey		radio	<div class="rich-text-field-label"><p><span style="font-weight: normal;">When you </span>brush your teeth<span style="font-weight: normal;">, which hand do you use?</span></p></div>	-2, Always [ndh] | -1, Usually [ndh] | 0, Either hand equally | 1, Usually [dh] | 2, Always [dh]						[actual_yn_teeth] = '0'
actual_teeth_fraction	comfort_survey		radio	<div class="rich-text-field-label"><p><span style="font-weight: normal;">When you </span>brush your teeth<span style="font-weight: normal;">, about how often do you use your [ndh]?</span></p></div>	1, Very rarely | 2, Somewhat rarely | 3, About half the time | 4, Somewhat often | 5, Very often						[actual_yn_teeth] = '1'
actual_spatula_which	comfort_survey		radio	<div class="rich-text-field-label"><p><span style="font-weight: normal;">When you </span>use a spatula to flip food<span style="font-weight: normal;">, which hand do you use?</span></p></div>	-2, Always [ndh] | -1, Usually [ndh] | 0, Either hand equally | 1, Usually [dh] | 2, Always [dh]						[actual_yn_spatula] = '0'
actual_spatula_fraction	comfort_survey		radio	<div class="rich-text-field-label"><p><span style="font-weight: normal;">When you </span>use a spatula to flip food<span style="font-weight: normal;">, about how often do you use your [ndh]?</span></p></div>	1, Very rarely | 2, Somewhat rarely | 3, About half the time | 4, Somewhat often | 5, Very often						[actual_yn_spatula] = '1'
actual_jar_which	comfort_survey		radio	<div class="rich-text-field-label"><p><span style="font-weight: normal;">When you </span>open a jar<span style="font-weight: normal;">, which hand do you use?</span></p></div>	-2, Always [ndh] | -1, Usually [ndh] | 0, Either hand equally | 1, Usually [dh] | 2, Always [dh]						[actual_yn_jar] = '0'
actual_jar_fraction	comfort_survey		radio	<div class="rich-text-field-label"><p><span style="font-weight: normal;">When you </span>open a jar<span style="font-weight: normal;">, about how often do you use your [ndh]?</span></p></div>	1, Very rarely | 2, Somewhat rarely | 3, About half the time | 4, Somewhat often | 5, Very often						[actual_yn_jar] = '1'
actual_knife_which	comfort_survey		radio	<div class="rich-text-field-label"><p><span style="font-weight: normal;">When you </span>use a knife to spread butter on bread<span style="font-weight: normal;">, which hand do you use?</span></p></div>	-2, Always [ndh] | -1, Usually [ndh] | 0, Either hand equally | 1, Usually [dh] | 2, Always [dh]						[actual_yn_knife] = '0'
actual_knife_fraction	comfort_survey		radio	<div class="rich-text-field-label"><p><span style="font-weight: normal;">When you </span>use a knife to spread butter on bread<span style="font-weight: normal;">, about how often do you use your [ndh]?</span></p></div>	1, Very rarely | 2, Somewhat rarely | 3, About half the time | 4, Somewhat often | 5, Very often						[actual_yn_knife] = '1'
actual_fork_which	comfort_survey		radio	<div class="rich-text-field-label"><p><span style="font-weight: normal;">When you </span>use a fork to bring food to your mouth<span style="font-weight: normal;">, which hand do you use?</span></p></div>	-2, Always [ndh] | -1, Usually [ndh] | 0, Either hand equally | 1, Usually [dh] | 2, Always [dh]						[actual_yn_fork] = '0'
actual_fork_fraction	comfort_survey		radio	<div class="rich-text-field-label"><p><span style="font-weight: normal;">When you </span>use a fork to bring food to your mouth<span style="font-weight: normal;">, about how often do you use your [ndh]?</span></p></div>	1, Very rarely | 2, Somewhat rarely | 3, About half the time | 4, Somewhat often | 5, Very often						[actual_yn_fork] = '1'
actual_tray_which	comfort_survey		radio	<div class="rich-text-field-label"><p><span style="font-weight: normal;">When you </span>carry a food tray<span style="font-weight: normal;">, which hand do you use?</span></p></div>	-2, Always [ndh] | -1, Usually [ndh] | 0, Either hand equally | 1, Usually [dh] | 2, Always [dh]						[actual_yn_tray] = '0'
actual_tray_fraction	comfort_survey		radio	<div class="rich-text-field-label"><p><span style="font-weight: normal;">When you </span>carry a food tray<span style="font-weight: normal;">, about how often do you use your [ndh]?</span></p></div>	1, Very rarely | 2, Somewhat rarely | 3, About half the time | 4, Somewhat often | 5, Very often						[actual_yn_tray] = '1'
actual_write_which	comfort_survey		radio	<div class="rich-text-field-label"><p><span style="font-weight: normal;">When you </span>write with a pen on paper<span style="font-weight: normal;">, which hand do you use?</span></p></div>	-2, Always [ndh] | -1, Usually [ndh] | 0, Either hand equally | 1, Usually [dh] | 2, Always [dh]						[actual_yn_write] = '0'
actual_write_fraction	comfort_survey		radio	<div class="rich-text-field-label"><p><span style="font-weight: normal;">When you </span>write with a pen on paper<span style="font-weight: normal;">, about how often do you use your [ndh]?</span></p></div>	1, Very rarely | 2, Somewhat rarely | 3, About half the time | 4, Somewhat often | 5, Very often						[actual_yn_write] = '1'
actual_groceries_which	comfort_survey		radio	<div class="rich-text-field-label"><p><span style="font-weight: normal;">When you </span>get groceries from the grocery store shelf<span style="font-weight: normal;">, which hand do you use?</span></p></div>	-2, Always [ndh] | -1, Usually [ndh] | 0, Either hand equally | 1, Usually [dh] | 2, Always [dh]						[actual_yn_groceries] = '0'
actual_groceries_fraction	comfort_survey		radio	<div class="rich-text-field-label"><p><span style="font-weight: normal;">When you </span>get groceries from the grocery store shelf<span style="font-weight: normal;">, about how often do you use your [ndh]?</span></p></div>	1, Very rarely | 2, Somewhat rarely | 3, About half the time | 4, Somewhat often | 5, Very often						[actual_yn_groceries] = '1'
actual_cards_which	comfort_survey		radio	<div class="rich-text-field-label"><p><span style="font-weight: normal;">When you </span>play a card game with friends (without shuffling)<span style="font-weight: normal;">, which hand do you use?</span></p></div>	-2, Always [ndh] | -1, Usually [ndh] | 0, Either hand equally | 1, Usually [dh] | 2, Always [dh]						[actual_yn_cards] = '0'
actual_cards_fraction	comfort_survey		radio	<div class="rich-text-field-label"><p><span style="font-weight: normal;">When you </span>play a card game with friends (without shuffling)<span style="font-weight: normal;">, about how often do you use your [ndh]?</span></p></div>	1, Very rarely | 2, Somewhat rarely | 3, About half the time | 4, Somewhat often | 5, Very often						[actual_yn_cards] = '1'
emotion_intro	comfort_survey		descriptive	<div class="rich-text-field-label"><p><span style="font-weight: normal;">For the next series of questions, imagine how you would expect to </span>feel<span style="font-weight: normal;"> if you had to favor your [ndh] hand because your [dh] hand was injured (unable to separate or move your fingers).</span></p></div>
emo_general_frust	comfort_survey	If you had to favor your [ndh] for all your daily activities, how much would you expect to feel...	radio	Frustrated?	1, 1: Not at all | 2, 2 | 3, 3 | 4, 4 | 5, 5: Very much										emo_general
emo_general_selfconsc	comfort_survey		radio	Self-conscious?	1, 1: Not at all | 2, 2 | 3, 3 | 4, 4 | 5, 5: Very much										emo_general
emo_general_depressed	comfort_survey		radio	Depressed?	1, 1: Not at all | 2, 2 | 3, 3 | 4, 4 | 5, 5: Very much										emo_general
emo_general_challenged	comfort_survey		radio	Worried about the challenge of learning to rely more on your [ndh] hand?	1, 1: Not at all | 2, 2 | 3, 3 | 4, 4 | 5, 5: Very much										emo_general
emo_shirt_frust	comfort_survey	If you had to favor your [ndh] hand to button a shirt, how much would you expect to feel...	radio	Frustrated?	1, 1: Not at all | 2, 2 | 3, 3 | 4, 4 | 5, 5: Very much										emo_shirt
emo_shirt_selfconsc	comfort_survey		radio	Self-conscious?	1, 1: Not at all | 2, 2 | 3, 3 | 4, 4 | 5, 5: Very much										emo_shirt
emo_shirt_depressed	comfort_survey		radio	Depressed?	1, 1: Not at all | 2, 2 | 3, 3 | 4, 4 | 5, 5: Very much										emo_shirt
emo_shirt_challenged	comfort_survey		radio	Worried about the challenge of learning to rely more on your [ndh] hand?	1, 1: Not at all | 2, 2 | 3, 3 | 4, 4 | 5, 5: Very much										emo_shirt
emo_pants_frust	comfort_survey	If you had to favor your [ndh] hand to pull on a pair of pants, how much would you expect to feel...	radio	Frustrated?	1, 1: Not at all | 2, 2 | 3, 3 | 4, 4 | 5, 5: Very much										emo_pants
emo_pants_selfconsc	comfort_survey		radio	Self-conscious?	1, 1: Not at all | 2, 2 | 3, 3 | 4, 4 | 5, 5: Very much										emo_pants
emo_pants_depressed	comfort_survey		radio	Depressed?	1, 1: Not at all | 2, 2 | 3, 3 | 4, 4 | 5, 5: Very much										emo_pants
emo_pants_challenged	comfort_survey		radio	Worried about the challenge of learning to rely more on your [ndh] hand?	1, 1: Not at all | 2, 2 | 3, 3 | 4, 4 | 5, 5: Very much										emo_pants
emo_shower_frust	comfort_survey	If you had to favor your [ndh] hand to wash your body in the shower, how much would you expect to feel...	radio	Frustrated?	1, 1: Not at all | 2, 2 | 3, 3 | 4, 4 | 5, 5: Very much										emo_shower
emo_shower_selfconsc	comfort_survey		radio	Self-conscious?	1, 1: Not at all | 2, 2 | 3, 3 | 4, 4 | 5, 5: Very much										emo_shower
emo_shower_depressed	comfort_survey		radio	Depressed?	1, 1: Not at all | 2, 2 | 3, 3 | 4, 4 | 5, 5: Very much										emo_shower
emo_shower_challenged	comfort_survey		radio	Worried about the challenge of learning to rely more on your [ndh] hand?	1, 1: Not at all | 2, 2 | 3, 3 | 4, 4 | 5, 5: Very much										emo_shower
emo_teeth_frust	comfort_survey	If you had to favor your [ndh] hand to brush your teeth, how much would you expect to feel...	radio	Frustrated?	1, 1: Not at all | 2, 2 | 3, 3 | 4, 4 | 5, 5: Very much										emo_teeth
emo_teeth_selfconsc	comfort_survey		radio	Self-conscious?	1, 1: Not at all | 2, 2 | 3, 3 | 4, 4 | 5, 5: Very much										emo_teeth
emo_teeth_depressed	comfort_survey		radio	Depressed?	1, 1: Not at all | 2, 2 | 3, 3 | 4, 4 | 5, 5: Very much										emo_teeth
emo_teeth_challenged	comfort_survey		radio	Worried about the challenge of learning to rely more on your [ndh] hand?	1, 1: Not at all | 2, 2 | 3, 3 | 4, 4 | 5, 5: Very much										emo_teeth
emo_spatula_frust	comfort_survey	If you had to favor your [ndh] hand to use a spatula to flip food (for example, an egg or pancake), how much would you expect to feel...	radio	Frustrated?	1, 1: Not at all | 2, 2 | 3, 3 | 4, 4 | 5, 5: Very much										emo_spatula
emo_spatula_selfconsc	comfort_survey		radio	Self-conscious?	1, 1: Not at all | 2, 2 | 3, 3 | 4, 4 | 5, 5: Very much										emo_spatula
emo_spatula_depressed	comfort_survey		radio	Depressed?	1, 1: Not at all | 2, 2 | 3, 3 | 4, 4 | 5, 5: Very much										emo_spatula
emo_spatula_challenged	comfort_survey		radio	Worried about the challenge of learning to rely more on your [ndh] hand?	1, 1: Not at all | 2, 2 | 3, 3 | 4, 4 | 5, 5: Very much										emo_spatula
emo_jar_frust	comfort_survey	If you had to favor your [ndh] hand to open a jar, how much would you expect to feel...	radio	Frustrated?	1, 1: Not at all | 2, 2 | 3, 3 | 4, 4 | 5, 5: Very much										emo_jar
emo_jar_selfconsc	comfort_survey		radio	Self-conscious?	1, 1: Not at all | 2, 2 | 3, 3 | 4, 4 | 5, 5: Very much										emo_jar
emo_jar_depressed	comfort_survey		radio	Depressed?	1, 1: Not at all | 2, 2 | 3, 3 | 4, 4 | 5, 5: Very much										emo_jar
emo_jar_challenged	comfort_survey		radio	Worried about the challenge of learning to rely more on your [ndh] hand?	1, 1: Not at all | 2, 2 | 3, 3 | 4, 4 | 5, 5: Very much										emo_jar
emo_knife_frust	comfort_survey	If you had to favor your [ndh] hand to use a knife to spread butter on bread, how much would you expect to feel...	radio	Frustrated?	1, 1: Not at all | 2, 2 | 3, 3 | 4, 4 | 5, 5: Very much										emo_knife
emo_knife_selfconsc	comfort_survey		radio	Self-conscious?	1, 1: Not at all | 2, 2 | 3, 3 | 4, 4 | 5, 5: Very much										emo_knife
emo_knife_depressed	comfort_survey		radio	Depressed?	1, 1: Not at all | 2, 2 | 3, 3 | 4, 4 | 5, 5: Very much										emo_knife
emo_knife_challenged	comfort_survey		radio	Worried about the challenge of learning to rely more on your [ndh] hand?	1, 1: Not at all | 2, 2 | 3, 3 | 4, 4 | 5, 5: Very much										emo_knife
emo_fork_frust	comfort_survey	If you had to favor your [ndh] hand to use a fork to bring food to your mouth, in a restaurant where other people will see you, how much would you expect to feel...	radio	Frustrated?	1, 1: Not at all | 2, 2 | 3, 3 | 4, 4 | 5, 5: Very much										emo_fork
emo_fork_selfconsc	comfort_survey		radio	Self-conscious?	1, 1: Not at all | 2, 2 | 3, 3 | 4, 4 | 5, 5: Very much										emo_fork
emo_fork_depressed	comfort_survey		radio	Depressed?	1, 1: Not at all | 2, 2 | 3, 3 | 4, 4 | 5, 5: Very much										emo_fork
emo_fork_challenged	comfort_survey		radio	Worried about the challenge of learning to rely more on your [ndh] hand?	1, 1: Not at all | 2, 2 | 3, 3 | 4, 4 | 5, 5: Very much										emo_fork
emo_tray_frust	comfort_survey	If you had to favor your [ndh] hand to carry a food tray across a room, how much would you expect to feel...	radio	Frustrated?	1, 1: Not at all | 2, 2 | 3, 3 | 4, 4 | 5, 5: Very much										emo_tray
emo_tray_selfconsc	comfort_survey		radio	Self-conscious?	1, 1: Not at all | 2, 2 | 3, 3 | 4, 4 | 5, 5: Very much										emo_tray
emo_tray_depressed	comfort_survey		radio	Depressed?	1, 1: Not at all | 2, 2 | 3, 3 | 4, 4 | 5, 5: Very much										emo_tray
emo_tray_challenged	comfort_survey		radio	Worried about the challenge of learning to rely more on your [ndh] hand?	1, 1: Not at all | 2, 2 | 3, 3 | 4, 4 | 5, 5: Very much										emo_tray
emo_write_frust	comfort_survey	If you had to favor your [ndh] hand to write with a pen on paper, how much would you expect to feel...	radio	Frustrated?	1, 1: Not at all | 2, 2 | 3, 3 | 4, 4 | 5, 5: Very much										emo_write
emo_write_selfconsc	comfort_survey		radio	Self-conscious?	1, 1: Not at all | 2, 2 | 3, 3 | 4, 4 | 5, 5: Very much										emo_write
emo_write_depressed	comfort_survey		radio	Depressed?	1, 1: Not at all | 2, 2 | 3, 3 | 4, 4 | 5, 5: Very much										emo_write
emo_write_challenged	comfort_survey		radio	Worried about the challenge of learning to rely more on your [ndh] hand?	1, 1: Not at all | 2, 2 | 3, 3 | 4, 4 | 5, 5: Very much										emo_write
emo_groceries_frust	comfort_survey	If you had to favor your [ndh] hand to get groceries from the grocery store shelf into your cart, how much would you expect to feel...	radio	Frustrated?	1, 1: Not at all | 2, 2 | 3, 3 | 4, 4 | 5, 5: Very much										emo_groceries
emo_groceries_selfconsc	comfort_survey		radio	Self-conscious?	1, 1: Not at all | 2, 2 | 3, 3 | 4, 4 | 5, 5: Very much										emo_groceries
emo_groceries_depressed	comfort_survey		radio	Depressed?	1, 1: Not at all | 2, 2 | 3, 3 | 4, 4 | 5, 5: Very much										emo_groceries
emo_groceries_challenged	comfort_survey		radio	Worried about the challenge of learning to rely more on your [ndh] hand?	1, 1: Not at all | 2, 2 | 3, 3 | 4, 4 | 5, 5: Very much										emo_groceries
emo_cards_frust	comfort_survey	If you had to favor your [ndh] hand to play a card game with friends (without shuffling), how much would you expect to feel...	radio	Frustrated?	1, 1: Not at all | 2, 2 | 3, 3 | 4, 4 | 5, 5: Very much										emo_cards
emo_cards_selfconsc	comfort_survey		radio	Self-conscious?	1, 1: Not at all | 2, 2 | 3, 3 | 4, 4 | 5, 5: Very much										emo_cards
emo_cards_depressed	comfort_survey		radio	Depressed?	1, 1: Not at all | 2, 2 | 3, 3 | 4, 4 | 5, 5: Very much										emo_cards
emo_cards_challenged	comfort_survey		radio	Worried about the challenge of learning to rely more on your [ndh] hand?	1, 1: Not at all | 2, 2 | 3, 3 | 4, 4 | 5, 5: Very much										emo_cards
family_yn	comfort_survey	A few last questions and then we'll be done!	yesno	To the best of your knowledge, do you have any left-handed close friends or relatives?
family_list	comfort_survey		checkbox	Which close friends or family members are left-handed? (Whether it's one or many left-handed people in the group)	0, Child | 1, Sibling (brother or sister) | 2, Cousin | 3, Aunt or uncle | 4, Grandparent | 5, Close friend | 6, Co-worker | 7, Someone more distantly connected						[family_yn] = '1'
jobtype	comfort_survey		radio	<div class="rich-text-field-label"><p>Which of these best describes your job?<span style="font-weight: normal;"> (It doesn't matter whether you get paid for it; for example if you work around the house, you could describe it as crafts or construction.)</span></p></div>	0, Caring for people (e.g. childcare) | 1, Computer work | 2, Paperwork | 3, Crafts or manufacturing | 4, Transportation (e.g. driving) | 5, Physically active (e.g. construction, farming, warehouse stocking) | 6, Talking to people (e.g. customer service) | 7, None | 8, Something else
stress	comfort_survey		radio	How would you rate your stress level right now?	0,0: Not at all | 1, 1 | 2, 2 | 3, 3 | 4, 4 | 5, 5 | 6, 6 | 7, 7| 8, 8| 9, 9 | 10, 10: Extremely stressed
dh_injury_yn	comfort_survey		yesno	Have you ever broken your [dh] hand, or had a similar injury that kept you from using it for weeks or more?
dh_injury_years	comfort_survey		text	About how many years ago did you last have such an injury to your [dh] hand? (Enter a number only)			integer	0			[dh_injury_yn] = '1'
ndh_injury_yn	comfort_survey		yesno	Have you ever broken your [ndh] hand, or had a similar injury that kept you from using it for weeks or more?
ndh_injury_years	comfort_survey		text	About how many years ago did you last have such an injury to your [ndh] hand? (Enter a number only)			integer	0			[ndh_injury_yn] = '1'
switch_yn	comfort_survey		yesno	Have you ever tried to switch your dominant or preferred hand, or switched to your [ndh] hand in one or more activities, for a prolonged period of time?
switch_years	comfort_survey		text	About how many years ago did you last switch to your [ndh] hand for an activity? (Enter a number only)			integer	0			[switch_yn] = '1'
switch_activity	comfort_survey		text	What activity or activities did you try to switch to your [ndh] hand?							[switch_yn] = '1'
confirmation	comfort_survey		radio	Please confirm which is your DOMINANT hand. This should be the same answer you gave at the start of the survey.	0, Left | 1, Right							y
check_samedh	comfort_survey		calc	Did they provide the same DH both times?	if([confirmation] = [dh],1,0)												@HIDDEN
fail_acknowledge	comfort_survey		radio	Unfortunately, you did not pass either of this survey's two attention screening questions.	1, Acknowledge						([actual_yn_attention] <> -1) and ([check_samedh] = 0)	y
age	comfort_survey		text	What is your age, in years? (Whole numbers only)			integer	1	200		([actual_yn_attention] = -1) or ([check_samedh] =1 )	y
gender	comfort_survey		radio	What is your gender?	0, Female | 1, Male | 2, Self-identify | 3, Decline to answer						([actual_yn_attention] = -1) or ([check_samedh] =1 )	y
gender_selfid	comfort_survey		text	Self-identify your gender							[gender] = '2'
race	comfort_survey		checkbox	Which of these best describe your race and ethnicity? (Select one or more options)	0, American Indian or Alaska Native | 1, Asian | 2, Black or African American | 3, Hispanic or Latino | 4, Native Hawaiian or Other Pacific Islander | 5, White | 6, Middle Eastern or North African | 7, Other | 8, Decline to answer						([actual_yn_attention] = -1) or ([check_samedh] =1 )	y					@NONEOFTHEABOVE = 8
