## Supplementary Table 3 for "Development of an Inventory to Identify Psychosocial Factors Influencing Hand Usage: the CHUC"

### Sheet: Sheet1
Condition1	Condition2	MeanDiff	CI-min	CI-max	p-value
Activity=shirt	Activity=pants	0.0661386	0.307521	0.548904	0.00186422
Activity=shirt	Activity=shower	0.397425	0.639327	0.88123	6.11482e-17
Activity=shirt	Activity=teeth	0.645401	0.887126	1.12885	0
Activity=shirt	Activity=spatula	0.260323	0.501874	0.743425	5.88323e-10
Activity=shirt	Activity=jar	0.0210307	0.262666	0.5043	0.0196743
Activity=shirt	Activity=knife	0.620001	0.861636	1.10327	0
Activity=shirt	Activity=fork	0.572735	0.814289	1.05584	0
Activity=shirt	Activity=tray	0.414334	0.6558	0.897266	4.93107e-18
Activity=shirt	Activity=write	-0.424173	-0.182285	0.0596041	0.363718
Activity=shirt	Activity=groceries	0.733412	0.974795	1.21618	0
Activity=shirt	Activity=cards	0.643633	0.885016	1.1264	0
Activity=pants	Activity=shower	0.0899871	0.331806	0.573625	0.000453361
Activity=pants	Activity=teeth	0.337963	0.579605	0.821247	1.2599e-13
Activity=pants	Activity=spatula	-0.047115	0.194353	0.435821	0.262453
Activity=pants	Activity=jar	-0.286407	-0.0448556	0.196696	0.999982
Activity=pants	Activity=knife	0.312563	0.554115	0.795666	2.38665e-12
Activity=pants	Activity=fork	0.265297	0.506768	0.748239	3.56175e-10
Activity=pants	Activity=tray	0.106897	0.348279	0.589662	0.000152381
Activity=pants	Activity=write	-0.731611	-0.489806	-0.248	1.99116e-09
Activity=pants	Activity=groceries	0.425975	0.667274	0.908573	8.81769e-19
Activity=pants	Activity=cards	0.336196	0.577495	0.818794	1.47069e-13
Activity=shower	Activity=teeth	0.00563813	0.247799	0.48996	0.0393868
Activity=shower	Activity=spatula	-0.379441	-0.137453	0.104534	0.786299
Activity=shower	Activity=jar	-0.618733	-0.376662	-0.134591	2.35957e-05
Activity=shower	Activity=knife	-0.0197621	0.222309	0.46438	0.108023
Activity=shower	Activity=fork	-0.0670286	0.174962	0.416952	0.431692
Activity=shower	Activity=tray	-0.225429	0.016473	0.258375	1
Activity=shower	Activity=write	-1.06394	-0.821612	-0.579288	0
Activity=shower	Activity=groceries	0.0936486	0.335468	0.577287	0.000360763
Activity=shower	Activity=cards	0.00386958	0.245689	0.487508	0.0424749
Activity=teeth	Activity=spatula	-0.627062	-0.385252	-0.143442	1.23716e-05
Activity=teeth	Activity=jar	-0.866354	-0.624461	-0.382567	4.60648e-16
Activity=teeth	Activity=knife	-0.267384	-0.0254901	0.216403	1
Activity=teeth	Activity=fork	-0.31465	-0.0728371	0.168976	0.998033
Activity=teeth	Activity=tray	-0.473051	-0.231326	0.0103991	0.0760251
Activity=teeth	Activity=write	-1.31156	-1.06941	-0.827264	0
Activity=teeth	Activity=groceries	-0.153973	0.0876687	0.32931	0.990119
Activity=teeth	Activity=cards	-0.243752	-0.00211033	0.239531	1
Activity=spatula	Activity=jar	-0.480929	-0.239208	0.00251165	0.0554703
Activity=spatula	Activity=knife	0.118042	0.359762	0.601482	7.32781e-05
Activity=spatula	Activity=fork	0.0707754	0.312415	0.554055	0.00143284
Activity=spatula	Activity=tray	-0.0876252	0.153926	0.395478	0.635459
Activity=spatula	Activity=write	-0.926133	-0.684159	-0.442185	9.22695e-20
Activity=spatula	Activity=groceries	0.231453	0.472921	0.714389	9.0435e-09
Activity=spatula	Activity=cards	0.141674	0.383142	0.62461	1.38605e-05
Activity=jar	Activity=knife	0.357167	0.59897	0.840774	1.2235e-14
Activity=jar	Activity=fork	0.309901	0.551624	0.793347	3.29861e-12
Activity=jar	Activity=tray	0.1515	0.393135	0.63477	6.78882e-06
Activity=jar	Activity=write	-0.687008	-0.44495	-0.202893	1.17165e-07
Activity=jar	Activity=groceries	0.470578	0.712129	0.953681	9.80618e-22
Activity=jar	Activity=cards	0.380799	0.62235	0.863902	5.42634e-16
Activity=knife	Activity=fork	-0.28907	-0.047347	0.194376	0.999969
Activity=knife	Activity=tray	-0.447471	-0.205836	0.0357991	0.186729
Activity=knife	Activity=write	-1.28598	-1.04392	-0.801863	0
Activity=knife	Activity=groceries	-0.128393	0.113159	0.35471	0.932265
Activity=knife	Activity=cards	-0.218172	0.0233798	0.264931	1
Activity=fork	Activity=tray	-0.400043	-0.158489	0.0830655	0.590586
Activity=fork	Activity=write	-1.23855	-0.996574	-0.754597	0
Activity=fork	Activity=groceries	-0.080965	0.160506	0.401977	0.569999
Activity=fork	Activity=cards	-0.170744	0.0707268	0.312198	0.998475
Activity=tray	Activity=write	-1.07997	-0.838085	-0.596196	0
Activity=tray	Activity=groceries	0.077612	0.318995	0.560377	0.000953634
Activity=tray	Activity=cards	-0.012167	0.229216	0.470598	0.0814583
Activity=write	Activity=groceries	0.915274	1.15708	1.39888	0
Activity=write	Activity=cards	0.825495	1.0673	1.30911	0
Activity=groceries	Activity=cards	-0.331078	-0.089779	0.15152	0.987853
					43
