## Supplementary Table 5 for "Development of an Inventory to Identify Psychosocial Factors Influencing Hand Usage: the CHUC"

### Sheet: Sheet1
Condition1	Condition2	MeanDiff	CI-min	CI-max	p-value
Activity=shirt	Activity=pants	-1.02442	-0.61326	-0.2021	6.95405e-05
Activity=shirt	Activity=shower	-0.96917	-0.558011	-0.146852	0.000566663
Activity=shirt	Activity=teeth	-1.59348	-1.18232	-0.771161	1.29104e-20
Activity=shirt	Activity=spatula	-1.35591	-0.944751	-0.533592	2.15244e-12
Activity=shirt	Activity=jar	-0.670828	-0.259669	0.151491	0.648792
Activity=shirt	Activity=knife	-0.963646	-0.552486	-0.141327	0.000690793
Activity=shirt	Activity=fork	-1.46641	-1.05525	-0.644089	7.48488e-16
Activity=shirt	Activity=tray	-0.643204	-0.232044	0.179115	0.793337
Activity=shirt	Activity=write	-1.76475	-1.35359	-0.942432	0
Activity=shirt	Activity=groceries	-0.433259	-0.0220994	0.38906	1
Activity=shirt	Activity=cards	-0.670828	-0.259669	0.151491	0.648792
Activity=pants	Activity=shower	-0.355911	0.0552486	0.466408	0.999999
Activity=pants	Activity=teeth	-0.98022	-0.569061	-0.157901	0.000378856
Activity=pants	Activity=spatula	-0.742651	-0.331492	0.0796677	0.26003
Activity=pants	Activity=jar	-0.0575682	0.353591	0.764751	0.17534
Activity=pants	Activity=knife	-0.350386	0.0607735	0.471933	0.999998
Activity=pants	Activity=fork	-0.853148	-0.441989	-0.0308296	0.0225341
Activity=pants	Activity=tray	-0.0299439	0.381215	0.792375	0.0999157
Activity=pants	Activity=write	-1.15149	-0.740331	-0.329172	2.51137e-07
Activity=pants	Activity=groceries	0.180001	0.59116	1.00232	0.000165072
Activity=pants	Activity=cards	-0.0575682	0.353591	0.764751	0.17534
Activity=shower	Activity=teeth	-1.03547	-0.624309	-0.21315	4.45728e-05
Activity=shower	Activity=spatula	-0.7979	-0.38674	0.024419	0.0884912
Activity=shower	Activity=jar	-0.112817	0.298343	0.709502	0.425736
Activity=shower	Activity=knife	-0.405635	0.00552486	0.416684	1
Activity=shower	Activity=fork	-0.908397	-0.497238	-0.0860782	0.00443409
Activity=shower	Activity=tray	-0.0851925	0.325967	0.737126	0.284651
Activity=shower	Activity=write	-1.20674	-0.79558	-0.384421	1.51594e-08
Activity=shower	Activity=groceries	0.124752	0.535912	0.947071	0.00123523
Activity=shower	Activity=cards	-0.112817	0.298343	0.709502	0.425736
Activity=teeth	Activity=spatula	-0.17359	0.237569	0.648728	0.766896
Activity=teeth	Activity=jar	0.511493	0.922652	1.33381	9.104e-12
Activity=teeth	Activity=knife	0.218675	0.629834	1.04099	3.55734e-05
Activity=teeth	Activity=fork	-0.284088	0.127072	0.538231	0.997521
Activity=teeth	Activity=tray	0.539117	0.950276	1.36144	1.48953e-12
Activity=teeth	Activity=write	-0.58243	-0.171271	0.239889	0.970618
Activity=teeth	Activity=groceries	0.749062	1.16022	1.57138	1.08122e-19
Activity=teeth	Activity=cards	0.511493	0.922652	1.33381	9.104e-12
Activity=spatula	Activity=jar	0.273923	0.685083	1.09624	3.32458e-06
Activity=spatula	Activity=knife	-0.0188942	0.392265	0.803425	0.0781463
Activity=spatula	Activity=fork	-0.521657	-0.110497	0.300662	0.999315
Activity=spatula	Activity=tray	0.301548	0.712707	1.12387	9.3887e-07
Activity=spatula	Activity=write	-0.819999	-0.40884	0.00231959	0.0529102
Activity=spatula	Activity=groceries	0.511493	0.922652	1.33381	9.104e-12
Activity=spatula	Activity=cards	0.273923	0.685083	1.09624	3.32458e-06
Activity=jar	Activity=knife	-0.703977	-0.292818	0.118342	0.456786
Activity=jar	Activity=fork	-1.20674	-0.79558	-0.384421	1.51594e-08
Activity=jar	Activity=tray	-0.383535	0.0276243	0.438784	1
Activity=jar	Activity=write	-1.50508	-1.09392	-0.682763	3.3432e-17
Activity=jar	Activity=groceries	-0.17359	0.237569	0.648728	0.766896
Activity=jar	Activity=cards	-0.411159	-4.44089e-16	0.411159	1
Activity=knife	Activity=fork	-0.913922	-0.502762	-0.0916031	0.00371946
Activity=knife	Activity=tray	-0.0907174	0.320442	0.731601	0.310582
Activity=knife	Activity=write	-1.21226	-0.801105	-0.389946	1.13008e-08
Activity=knife	Activity=groceries	0.119227	0.530387	0.941546	0.0014927
Activity=knife	Activity=cards	-0.118342	0.292818	0.703977	0.456786
Activity=fork	Activity=tray	0.412045	0.823204	1.23436	3.40469e-09
Activity=fork	Activity=write	-0.709502	-0.298343	0.112817	0.425736
Activity=fork	Activity=groceries	0.62199	1.03315	1.44431	4.08098e-15
Activity=fork	Activity=cards	0.384421	0.79558	1.20674	1.51594e-08
Activity=tray	Activity=write	-1.53271	-1.12155	-0.710388	3.25595e-18
Activity=tray	Activity=groceries	-0.201215	0.209945	0.621104	0.882543
Activity=tray	Activity=cards	-0.438784	-0.0276243	0.383535	1
Activity=write	Activity=groceries	0.920332	1.33149	1.74265	0
Activity=write	Activity=cards	0.682763	1.09392	1.50508	3.3432e-17
Activity=groceries	Activity=cards	-0.648728	-0.237569	0.17359	0.766896
