## Supplementary Table 6 for "Development of an Inventory to Identify Psychosocial Factors Influencing Hand Usage: the CHUC"

### Sheet: Sheet1
Condition1	Condition2	MeanDiff	CI-min	CI-max	p-value
Activity=shirt	Activity=pants	0.0495785	0.273481	0.497383	0.00378675
Activity=shirt	Activity=shower	0.579965	0.803867	1.02777	0
Activity=shirt	Activity=teeth	0.313391	0.537293	0.761195	1.22174e-13
Activity=shirt	Activity=spatula	0.0896337	0.313536	0.537438	0.000295602
Activity=shirt	Activity=jar	0.104827	0.328729	0.552631	0.000101663
Activity=shirt	Activity=knife	0.306485	0.530387	0.754289	2.96697e-13
Activity=shirt	Activity=fork	0.143501	0.367403	0.591305	5.27983e-06
Activity=shirt	Activity=tray	0.271954	0.495856	0.719759	1.9644e-11
Activity=shirt	Activity=write	-0.896554	-0.672652	-0.44875	0
Activity=shirt	Activity=groceries	0.563391	0.787293	1.0112	0
Activity=shirt	Activity=cards	0.270573	0.494475	0.718377	2.30413e-11
Activity=pants	Activity=shower	0.306485	0.530387	0.754289	2.96697e-13
Activity=pants	Activity=teeth	0.03991	0.263812	0.487714	0.00660088
Activity=pants	Activity=spatula	-0.183847	0.0400552	0.263957	0.999988
Activity=pants	Activity=jar	-0.168654	0.0552486	0.279151	0.999697
Activity=pants	Activity=knife	0.0330039	0.256906	0.480808	0.00967103
Activity=pants	Activity=fork	-0.12998	0.0939227	0.317825	0.969042
Activity=pants	Activity=tray	-0.00152649	0.222376	0.446278	0.0535347
Activity=pants	Activity=write	-1.17003	-0.946133	-0.72223	0
Activity=pants	Activity=groceries	0.28991	0.513812	0.737714	2.33377e-12
Activity=pants	Activity=cards	-0.00290771	0.220994	0.444897	0.0569133
Activity=shower	Activity=teeth	-0.490477	-0.266575	-0.0426724	0.00564577
Activity=shower	Activity=spatula	-0.714234	-0.490331	-0.266429	3.7046e-11
Activity=shower	Activity=jar	-0.69904	-0.475138	-0.251236	2.01781e-10
Activity=shower	Activity=knife	-0.497383	-0.273481	-0.0495785	0.00378675
Activity=shower	Activity=fork	-0.660366	-0.436464	-0.212562	1.10683e-08
Activity=shower	Activity=tray	-0.531913	-0.308011	-0.0841089	0.000429988
Activity=shower	Activity=write	-1.70042	-1.47652	-1.25262	0
Activity=shower	Activity=groceries	-0.240477	-0.0165746	0.207328	1
Activity=shower	Activity=cards	-0.533294	-0.309392	-0.0854901	0.000391798
Activity=teeth	Activity=spatula	-0.447659	-0.223757	0.000145277	0.0503274
Activity=teeth	Activity=jar	-0.432466	-0.208564	0.0153386	0.0961193
Activity=teeth	Activity=knife	-0.230808	-0.00690608	0.216996	1
Activity=teeth	Activity=fork	-0.393792	-0.16989	0.0540127	0.352707
Activity=teeth	Activity=tray	-0.265339	-0.0414365	0.182466	0.999983
Activity=teeth	Activity=write	-1.43385	-1.20994	-0.986043	0
Activity=teeth	Activity=groceries	0.0260978	0.25	0.473902	0.0139888
Activity=teeth	Activity=cards	-0.26672	-0.0428177	0.181085	0.999976
Activity=spatula	Activity=jar	-0.208709	0.0151934	0.239096	1
Activity=spatula	Activity=knife	-0.00705135	0.216851	0.440753	0.0681425
Activity=spatula	Activity=fork	-0.170035	0.0538674	0.27777	0.999763
Activity=spatula	Activity=tray	-0.0415817	0.18232	0.406223	0.245928
Activity=spatula	Activity=write	-1.21009	-0.986188	-0.762286	0
Activity=spatula	Activity=groceries	0.249855	0.473757	0.697659	2.34569e-10
Activity=spatula	Activity=cards	-0.042963	0.180939	0.404841	0.256691
Activity=jar	Activity=knife	-0.0222447	0.201657	0.42556	0.125883
Activity=jar	Activity=fork	-0.185228	0.038674	0.262576	0.999991
Activity=jar	Activity=tray	-0.0567751	0.167127	0.391029	0.379201
Activity=jar	Activity=write	-1.22528	-1.00138	-0.777479	0
Activity=jar	Activity=groceries	0.234661	0.458564	0.682466	1.18354e-09
Activity=jar	Activity=cards	-0.0581563	0.165746	0.389648	0.392767
Activity=knife	Activity=fork	-0.386886	-0.162983	0.0609188	0.420472
Activity=knife	Activity=tray	-0.258433	-0.0345304	0.189372	0.999997
Activity=knife	Activity=write	-1.42694	-1.20304	-0.979136	0
Activity=knife	Activity=groceries	0.0330039	0.256906	0.480808	0.00967103
Activity=knife	Activity=cards	-0.259814	-0.0359116	0.187991	0.999996
Activity=fork	Activity=tray	-0.0954491	0.128453	0.352355	0.775123
Activity=fork	Activity=write	-1.26396	-1.04006	-0.816153	0
Activity=fork	Activity=groceries	0.195987	0.41989	0.643792	5.42409e-08
Activity=fork	Activity=cards	-0.0968304	0.127072	0.350974	0.78724
Activity=tray	Activity=write	-1.39241	-1.16851	-0.944606	0
Activity=tray	Activity=groceries	0.0675343	0.291436	0.515339	0.00126697
Activity=tray	Activity=cards	-0.225283	-0.00138122	0.222521	1
Activity=write	Activity=groceries	1.23604	1.45994	1.68385	0
Activity=write	Activity=cards	0.943225	1.16713	1.39103	0
Activity=groceries	Activity=cards	-0.51672	-0.292818	-0.0689155	0.0011608
