## Supplementary Table 8 for "Development of an Inventory to Identify Psychosocial Factors Influencing Hand Usage: the CHUC"

### Sheet: Sheet1
Row	Var1	Var2	Var3
overall_comfort_objective	0.254298	0.328076	0.661508
overall_comfort_compare	0.343349	0.301581	0.0189445
draw_acc_objective	0.328573	0.547811	-0.00639029
draw_acc_compare	0.364283	0.103231	-0.433384
draw_fast_objective	0.200092	0.191974	-0.0351602
draw_fast_compare	0.367615	-0.0482285	-0.492075
tennis_objective	0.457439	-0.508047	0.361226
tennis_compare	0.43858	-0.439738	0.0181043
