## Supplementary Table 9 for "Development of an Inventory to Identify Psychosocial Factors Influencing Hand Usage: the CHUC"

### Sheet: Sheet1
Row	Var1	Var2	Var3	Var4	Var5	Var6	Var7	Var8	Var9	Var10	Var11	Var12	Var13
physical_general_succeed	0.1035	-0.0547644	-0.0983878	-0.153208	0.00217645	0.0949927	-0.230697	-0.105872	-0.146256	0.0296147	0.208295	0.000341615	-0.104847
physical_general_time	0.0995684	-0.0935819	-0.0883678	-0.213996	-0.0355872	0.115271	-0.0901316	0.0203186	-0.185205	-0.0687859	0.133119	0.00522792	-0.245405
physical_general_habit	0.0944099	-0.128463	0.183958	-0.153833	0.0594796	0.0222391	-0.09334	-0.042152	0.0199407	-0.114676	-0.0261666	0.0857759	-0.143097
physical_general_help	0.128838	0.169418	0.131864	-0.148935	0.00137888	0.138067	-0.113597	-0.103788	-0.0104433	-0.0634883	0.0931067	-0.017405	-0.148787
physical_general_job	0.105561	-0.051144	-0.0845618	-0.225552	0.0684459	-0.089984	-0.22363	-0.0175531	-0.140124	-0.0481873	0.437212	-0.0926658	-0.230912
physical_shirt_succeed	0.126477	-0.039453	-0.113122	-0.160641	-0.0413797	0.226919	-0.0468333	-0.0511691	-0.0485513	0.22379	-0.0625403	-0.193592	0.402343
physical_shirt_time	0.102056	-0.0555988	-0.0562251	-0.192233	-0.0549142	0.206637	0.0708921	-0.0747207	-0.0717723	-0.0148671	-0.0856778	-0.113421	0.217065
physical_shirt_habit	0.123087	-0.145763	0.237173	-0.129927	-0.0575511	0.0546973	0.00105603	-0.0898383	0.111262	0.0290071	-0.191564	-0.079615	0.0526757
physical_shirt_help	0.131303	0.204024	0.13906	-0.173051	-0.0793986	0.188002	0.00671733	-0.06588	0.0243133	0.0420744	-0.0967216	-0.037017	0.140257
physical_pants_succeed	0.152694	-0.0227747	-0.181479	-0.100607	-0.0152486	0.176078	-0.0352224	-0.0103303	0.166915	0.208891	0.0310583	-0.0312468	0.119277
physical_pants_time	0.142362	-0.00330702	-0.0969489	-0.124978	-0.0501368	0.157509	0.103226	-0.0411361	0.235232	-0.0385887	-0.0619298	-0.000117825	0.040195
physical_pants_habit	0.140131	-0.128544	0.169182	-0.0950647	0.0347983	0.136391	0.0283757	-0.0358059	0.153632	-0.0390399	-0.073013	-0.0023416	-0.0394381
physical_pants_help	0.146679	0.262537	0.0775627	-0.148217	0.0107181	0.158597	-0.00770936	-0.0134468	0.0759547	0.0575533	-0.0543538	-0.0425162	-0.0336275
physical_shower_succeed	0.147004	0.0149218	-0.107536	0.0385975	-0.103651	-0.0186475	-0.23595	0.0321769	0.15761	0.172397	-0.115496	-0.182237	-0.0875018
physical_shower_time	0.15192	-0.0199755	-0.135732	-0.0193819	-0.122793	-0.0155032	-0.162715	0.000760575	0.170235	-0.185118	-0.228468	-0.0986517	-0.133905
physical_shower_habit	0.141373	-0.1854	0.195099	-0.0420837	-0.0420985	-0.0301204	-0.0741021	0.0138484	0.268225	0.00513243	-0.182346	-0.0258088	-0.166152
physical_shower_help	0.133153	0.313636	0.0585538	-0.0988123	-0.109748	-0.100105	-0.157261	0.308842	0.14613	0.13043	-0.156044	0.0375749	-0.312937
physical_teeth_succeed	0.147775	0.0131422	-0.199437	0.108175	-0.17261	-0.130689	-0.108311	0.120388	-0.0337745	0.0295665	0.0697576	-0.105438	0.201479
physical_teeth_time	0.13403	-0.0454695	-0.134286	0.053634	-0.26879	-0.123306	0.0291027	0.237175	0.0110154	-0.318858	-0.0456083	-0.11235	0.186537
physical_teeth_habit	0.152724	-0.123349	0.13671	0.0220914	-0.121113	-0.142834	-0.078097	0.269421	0.00894703	-0.00298158	0.115831	-0.23322	0.0608221
physical_teeth_help	0.122781	0.24403	0.0597053	-0.0258003	-0.118978	-0.230054	-0.020712	0.33514	-0.0696789	0.0183439	0.0496404	-0.104157	0.0666067
physical_spatula_succeed	0.14038	-0.0722241	-0.181115	0.00507161	-0.116927	-0.00651059	0.0363033	-0.183201	-0.249349	0.146573	-0.00113578	-0.22758	-0.126985
physical_spatula_time	0.143542	-0.0616371	-0.139429	0.0619684	-0.114604	-0.0805365	0.0872277	-0.202242	-0.192476	-0.146997	-0.0877933	-0.104284	-0.160775
physical_spatula_habit	0.148374	-0.204996	0.20097	0.0545836	-0.0668755	-0.000937112	0.102618	-0.0923889	-0.108092	0.0992942	0.00922864	-0.200249	-0.256095
physical_spatula_help	0.139596	0.226526	0.0773554	0.00673209	-0.0861404	-0.0856705	0.146881	-0.23296	-0.134227	-0.0392422	-0.00903934	-0.179104	-0.0509586
physical_jar_succeed	0.135914	-0.0350535	-0.193355	-0.218984	0.140681	0.0293856	0.28991	0.207675	0.0732787	0.13607	0.201692	0.0745001	0.0588683
physical_jar_time	0.131027	-0.0451273	-0.162462	-0.211078	0.139558	-0.0571915	0.40218	0.253987	0.0245599	-0.0264144	0.0716239	0.0519941	-0.102574
physical_jar_habit	0.153175	-0.185278	0.15788	-0.047796	0.0857573	-0.0478825	0.255574	0.0776178	0.209973	0.104207	0.196168	0.13532	-0.106036
physical_jar_help	0.149402	0.214924	0.0819629	-0.137058	0.0922172	-0.0265285	0.234109	-0.205439	-0.00482218	-0.0903709	0.032668	0.076097	0.0672469
physical_knife_succeed	0.158718	-0.0209925	-0.157925	0.0752705	-0.172899	-0.091199	0.146734	-0.12297	0.0946909	0.0472861	0.139593	0.0998233	-0.00677082
physical_knife_time	0.144847	-0.0274834	-0.140966	0.0415172	-0.190925	-0.0692866	0.172068	-0.0915474	0.0515188	-0.271408	-0.017949	0.0955653	0.0210358
physical_knife_habit	0.160182	-0.136354	0.140357	0.104521	-0.0871085	-0.080854	0.192087	-0.039342	0.0742387	-0.0990439	0.090123	-0.0565833	0.072502
physical_knife_help	0.151539	0.212738	0.0486599	0.0711249	-0.0589641	-0.104498	0.0889512	-0.14805	-0.0390183	-0.134557	0.116666	-0.0524534	0.0459063
physical_fork_succeed	0.160045	-0.05157	-0.0570276	0.135927	-0.0893194	-0.0218412	-0.0301782	-0.119435	-0.162487	0.337398	-0.0746548	0.314782	-0.0609287
physical_fork_time	0.15333	-0.0532454	-0.0504595	0.0914566	-0.165774	-0.0570722	0.0931747	-0.0901936	-0.119334	0.0911143	-0.224544	0.353273	-0.0733546
physical_fork_habit	0.149353	-0.141558	0.217941	0.112213	-0.0509027	-0.0686326	0.0469754	0.0239852	-0.205824	0.233244	-0.08244	0.0908214	0.0909289
physical_fork_help	0.131197	0.156269	0.0772446	0.0322534	-0.00954103	-0.206149	0.048286	0.156068	-0.107668	0.311743	-0.03241	0.128455	-0.00911765
physical_tray_succeed	0.153234	-0.0805007	-0.231599	0.00448416	0.397341	-0.0907122	-0.0573313	-0.0312931	-0.0527862	0.09504	-0.200469	-0.0315231	0.0709341
physical_tray_time	0.134169	-0.0657475	-0.209147	-0.0102561	0.378082	-0.121956	-0.0361473	0.0889901	-0.0846834	-0.110063	-0.292594	-0.0562468	-0.0669877
physical_tray_habit	0.15674	-0.117905	0.0585858	0.0797412	0.366746	-0.187383	-0.0634146	-0.0350396	0.0238511	-0.0532744	-0.0978698	-0.161307	0.0509188
physical_tray_help	0.152058	0.173365	0.0268982	0.00607823	0.279889	-0.194099	-0.0306884	-0.104693	-0.0784799	-0.0836467	-0.0530126	-0.0422614	0.0785586
physical_write_succeed	0.080243	-0.0706055	-0.0601305	-0.156482	-0.0624849	0.0407729	-0.213777	0.113116	-0.211636	-0.0163321	0.00558361	0.319523	0.0836725
physical_write_time	0.0640586	-0.137518	-0.0150069	-0.147243	-0.0918004	0.0821454	-0.0959432	0.140593	-0.150947	-0.318822	-0.0942209	0.275691	0.0870785
physical_write_habit	0.133607	-0.22299	0.26508	-0.0351147	-0.0250764	-0.0497548	-0.137058	0.0931265	-0.170263	-0.0339076	-0.0098087	0.0397794	0.233006
physical_write_help	0.150576	0.178183	0.13581	-0.130347	0.11086	-0.124945	-0.150532	-0.11095	-0.0106586	-0.198134	0.0140899	0.282701	0.149789
physical_groceries_succeed	0.153623	-0.0176686	-0.140431	0.197625	0.0109967	-0.0236664	-0.158139	-0.103348	0.284348	0.0450659	0.164011	0.105127	0.021043
physical_groceries_time	0.139937	-0.0447061	-0.147667	0.217207	0.0250198	0.0353427	-0.123121	-0.106523	0.24924	-0.0687798	0.0217676	0.145202	-0.0682821
physical_groceries_habit	0.142509	-0.11099	0.115856	0.185628	0.129596	0.0669551	-0.158725	0.0278259	0.14204	0.0119905	0.300229	0.0331079	0.160506
physical_groceries_help	0.144605	0.173489	0.0317433	0.137624	0.0338175	-0.0606192	-0.123831	-0.156665	0.0734788	-0.022414	0.194039	0.0745708	0.130743
physical_cards_succeed	0.12664	0.0818978	-0.0531664	0.272314	0.0669461	0.346192	-0.00613004	0.124417	-0.113879	-0.00620935	0.0637797	-0.0114862	-0.0423522
physical_cards_time	0.119035	0.0488496	-0.0383942	0.263431	0.0323401	0.380447	0.0709209	0.200139	-0.0615323	-0.156454	-0.0551404	0.0713687	-0.148993
physical_cards_habit	0.140697	-0.0357448	0.156939	0.272299	0.124944	0.213591	0.0763886	0.124117	-0.202851	-0.111848	0.096235	-0.111309	-0.0264502
physical_cards_help	0.131374	0.245331	0.0700863	0.161224	0.116042	0.236079	0.0314508	0.137937	-0.0756878	-0.00939656	-0.0670232	-0.00439204	-0.0278208
