## Supplementary Table 10 for "Development of an Inventory to Identify Psychosocial Factors Influencing Hand Usage: the CHUC"

### Sheet: Sheet1
Row	Var1	Var2	Var3	Var4	Var5	Var6
actual_shirt_dhuse	0.370188	-0.489829	-0.0671382	-0.326156	-0.190024	0.0793813
actual_pants_dhuse	0.355557	-0.361225	-0.170015	-0.10157	0.0991319	-0.0135292
actual_shower_dhuse	0.289002	-0.360657	-0.149603	0.0152718	0.0784908	-0.0471843
actual_teeth_dhuse	0.216202	0.0182311	-0.320115	0.170222	-0.0174496	-0.305302
actual_spatula_dhuse	0.209758	0.319006	-0.381121	0.328478	-0.173288	0.258058
actual_jar_dhuse	0.407129	0.289924	0.436126	-0.265363	-0.52249	0.262649
actual_knife_dhuse	0.426136	0.557238	-0.212235	-0.378944	0.369176	-0.217438
actual_fork_dhuse	0.162306	0.0289004	-0.336328	0.39429	-0.210266	0.0500731
actual_tray_dhuse	0.238122	-0.0389712	0.226606	0.250518	0.600519	0.633723
actual_groceries_dhuse	0.218239	-0.0173857	0.204599	0.463207	-0.258616	-0.0510516
actual_cards_dhuse	0.29027	-0.0136854	0.504878	0.315277	0.191225	-0.555432
