## Supplementary Table 11 for "Development of an Inventory to Identify Psychosocial Factors Influencing Hand Usage: the CHUC"

### Sheet: Sheet1
Row	Var1	Var2	Var3	Var4	Var5	Var6	Var7	Var8	Var9	Var10
emo_general_frust	0.0917551	0.247429	-0.067612	0.0572235	-0.0151781	-0.0568566	-0.0404152	-0.104654	-0.213689	-0.0231986
emo_general_selfconsc	0.124619	0.131669	-0.207323	-0.0519944	0.214457	0.0383586	-0.109512	-0.133351	-0.0693102	0.303772
emo_general_depressed	0.12658	0.0127254	-0.185651	-0.00279743	-0.175065	-0.118459	0.0707141	-0.202039	-0.116018	0.135617
emo_general_challenged	0.125737	0.244751	-0.13491	0.0572301	-0.0446283	-0.166191	-0.142657	-0.00836546	-0.0537166	0.250153
emo_shirt_frust	0.105995	0.23805	-0.0404754	-0.0505077	-0.014177	0.116447	0.229215	-0.0606815	-0.243136	-0.0508541
emo_shirt_selfconsc	0.156147	-0.0133527	-0.168474	-0.199775	0.188404	0.0801217	0.0930675	-0.0154071	-0.0506136	0.128768
emo_shirt_depressed	0.134728	-0.0578257	-0.116651	-0.111153	-0.182781	-0.0652586	0.214346	-0.103019	-0.0541172	0.103545
emo_shirt_challenged	0.145877	0.21141	-0.090191	-0.0340229	-0.0609305	-0.0200499	0.126159	0.129578	-0.0316058	0.124329
emo_pants_frust	0.129429	0.192918	0.0807582	-0.135607	-0.169722	0.234339	0.223292	0.0689392	-0.171462	0.0870932
emo_pants_selfconsc	0.166933	-0.0533582	-0.1071	-0.270036	0.000825964	0.158132	0.115432	0.138704	-0.0217879	0.126085
emo_pants_depressed	0.142536	-0.0729568	-0.0648755	-0.119815	-0.195128	-0.00314996	0.186309	-0.0205136	-0.0191297	0.0770529
emo_pants_challenged	0.165695	0.135178	0.0509578	-0.10165	-0.155648	0.0935171	0.149509	0.142545	-0.00978649	0.202918
emo_shower_frust	0.138796	-0.0345894	0.116973	0.0711868	-0.134905	0.0635119	-0.0498687	-0.0813791	-0.0508337	0.109796
emo_shower_selfconsc	0.138461	-0.250028	-0.0577916	-0.0522124	-0.0345047	0.116756	-0.0610794	0.0290169	-0.0454594	0.0685553
emo_shower_depressed	0.122254	-0.190923	-0.014565	-0.00456022	-0.171096	0.00494842	-0.0467594	-0.0408567	-0.00537127	-0.0398992
emo_shower_challenged	0.146045	-0.0413712	0.0951506	0.0649234	-0.14063	-0.0258573	-0.0997341	0.0134913	0.00165881	0.103667
emo_teeth_frust	0.126822	0.0181599	-0.0439921	0.295795	-0.0926966	0.214936	-0.161478	0.087864	0.0519464	0.132753
emo_teeth_selfconsc	0.144981	-0.203792	-0.140387	0.0309811	0.0961201	0.241815	-0.152677	0.121322	0.0774841	0.1032
emo_teeth_depressed	0.128168	-0.197024	-0.0930666	0.0848597	-0.153458	0.0646829	-0.0591047	0.0343412	0.0554432	0.0089658
emo_teeth_challenged	0.138945	-0.0102527	-0.0523566	0.277263	-0.126106	0.142171	-0.2611	0.216877	0.110682	0.164345
emo_spatula_frust	0.131052	0.0417177	-0.0237649	0.213931	0.0504509	0.0665098	0.0267845	-0.276805	-0.260989	-0.27706
emo_spatula_selfconsc	0.151363	-0.154668	-0.165166	0.0397826	0.22446	0.0818934	-0.0633688	-0.0757842	-0.154361	-0.187702
emo_spatula_depressed	0.133725	-0.1704	-0.0775966	0.0465886	-0.124203	-0.0750291	0.0105243	-0.0502498	-0.0871516	-0.185455
emo_spatula_challenged	0.156416	0.0460109	-0.0609059	0.224864	0.032483	-0.0208462	-0.125049	-0.0057978	-0.161475	-0.154251
emo_jar_frust	0.117318	0.241718	0.293808	-0.159355	-0.0272799	0.343221	-0.00890823	-0.136313	0.0745078	-0.229236
emo_jar_selfconsc	0.141308	-0.0406559	0.00761937	-0.280095	0.141077	0.213207	-0.102917	0.0381979	0.150492	-0.236702
emo_jar_depressed	0.13361	-0.0479528	0.0456689	-0.152679	-0.12684	0.0122457	-0.010563	-0.0361189	0.185755	-0.192842
emo_jar_challenged	0.147733	0.212169	0.224261	-0.146359	-0.0652456	0.209454	-0.157362	0.079117	0.249853	-0.143569
emo_knife_frust	0.130197	0.0291829	0.0760217	0.192327	-0.00615044	0.178173	0.0187268	-0.091693	-0.236879	-0.103979
emo_knife_selfconsc	0.148523	-0.193472	-0.0901183	0.0190275	0.185816	0.159055	-0.0502733	0.0519868	-0.0987942	-0.032113
emo_knife_depressed	0.13195	-0.171451	-0.015411	0.054801	-0.109755	0.0354376	0.0161079	-0.0295669	-0.0155537	-0.114431
emo_knife_challenged	0.150321	0.0091526	0.0253554	0.188615	-0.0397755	0.136127	-0.0891282	0.0864394	-0.0625083	-0.0265019
emo_fork_frust	0.132742	0.0111354	0.126686	0.31948	0.157422	-0.0117238	0.355617	-0.0869178	0.176755	0.00475479
emo_fork_selfconsc	0.137144	0.0157317	-0.015586	0.16864	0.335215	0.0425413	0.350756	-0.0352722	0.295724	0.0731985
emo_fork_depressed	0.132269	-0.11917	0.00736844	0.108367	-0.0390641	-0.0852501	0.253387	-0.031032	0.215345	-0.0511695
emo_fork_challenged	0.150686	0.0711922	0.0337447	0.265093	0.0638629	-0.0553135	0.186915	0.0815456	0.308876	0.029606
emo_tray_frust	0.136096	-0.00901441	0.329626	-0.0105594	0.0838778	-0.123312	-0.0950112	-0.293625	-0.0401892	0.128652
emo_tray_selfconsc	0.156053	-0.0755078	0.192419	-0.0820713	0.307415	-0.0884209	-0.138874	-0.237361	-0.0261185	0.173346
emo_tray_depressed	0.142842	-0.153794	0.0759679	-0.0581543	-0.0831269	-0.150155	-0.011511	-0.104329	0.0422996	-0.0549707
emo_tray_challenged	0.155361	0.0263576	0.255401	-0.037851	0.0316446	-0.175515	-0.22489	-0.0765095	0.0345485	0.161616
emo_write_frust	0.0835058	0.271948	-0.124825	0.0668953	0.0137116	-0.088124	-0.0608377	-0.128948	0.0530891	-0.196663
emo_write_selfconsc	0.132706	0.115148	-0.314168	-0.175221	0.234662	-0.0756541	-0.136841	-0.0698642	0.160714	-0.0460709
emo_write_depressed	0.166594	0.0287404	-0.269849	-0.10026	-0.202173	-0.178684	-0.0142532	-0.145515	0.214308	-0.172178
emo_write_challenged	0.113989	0.297306	-0.191767	0.0438118	-0.0675327	-0.15088	-0.205337	0.0122898	0.21825	-0.133879
emo_groceries_frust	0.154472	-0.0331086	0.185568	-0.0266506	-0.0400024	-0.0852384	0.0102272	-0.0320002	-0.0501969	0.067034
emo_groceries_selfconsc	0.154115	-0.113283	0.117416	-0.146956	0.130489	-0.0994587	-0.0278918	-0.0645347	-0.0178204	0.0773904
emo_groceries_depressed	0.124718	-0.130085	0.0525254	-0.0790553	-0.0962325	-0.145024	0.028689	-0.0392471	0.0261133	-0.112701
emo_groceries_challenged	0.151471	0.00935598	0.189329	-0.0296034	-0.0815947	-0.174032	-0.0847985	0.0532245	0.0753313	0.0934979
emo_cards_frust	0.136772	0.041385	0.130536	0.0224329	0.119355	-0.20573	0.0411112	0.33165	-0.254984	-0.148129
emo_cards_selfconsc	0.148621	-0.00427279	0.00276941	-0.0769898	0.258363	-0.134476	0.045015	0.348305	-0.110275	-0.0884673
emo_cards_depressed	0.128163	-0.113994	-0.0201929	-0.0490894	-0.0537437	-0.202455	0.0754102	0.106343	-0.045915	-0.116704
emo_cards_challenged	0.147194	0.0795849	0.1022	-0.00275342	0.0395744	-0.254738	-0.0212776	0.414307	-0.106457	-0.123771
