## Supplementary Table 1 for "Development of an Inventory to Identify Psychosocial Factors Influencing Hand Usage: the CHUC"

### Sheet: SuppTable1_demographics
age	gender	handed_selfdesc	race_AmericanIndian/AlaskaNative	race_Asian/AsianAmerican	race_Black/AfricanAmerican	race_Hispanic/Latino	race_NativeHawaiian/PacificIslander	race_White	race_MiddleEastern/NorthAfrican	race_Other	race_Decline
20-29	female	moderately right	0	0	0	0	0	1	0	0	0
20-29	female	strongly right	0	0	0	0	0	1	0	0	0
20-29	NR	strongly right	0	0	1	0	0	1	0	0	0
30-39	male	strongly right	0	0	0	0	0	0	0	0	1
NR	male	strongly right	0	0	0	0	0	0	0	0	0
40-49	NR	strongly right	0	0	0	0	0	1	0	0	0
40-49	male	strongly left	0	0	0	0	0	1	0	0	0
NR	male	strongly right	0	0	0	0	0	0	0	0	0
NR	NR	strongly left	0	0	0	0	0	0	0	0	0
20-29	female	strongly right	0	1	0	0	0	0	0	0	0
NR	NR	strongly left	0	0	0	0	0	0	0	0	0
30-39	female	strongly right	0	0	0	0	0	1	0	0	0
20-29	NR	strongly right	0	0	0	0	0	1	0	0	0
30-39	male	strongly right	0	1	0	0	0	0	0	0	0
20-29	female	strongly right	0	1	0	0	0	0	0	0	0
20-29	NR	moderately right	0	0	1	0	0	1	0	0	0
30-39	female	strongly right	0	0	0	0	0	1	0	0	0
40-49	female	strongly right	0	0	0	0	0	1	0	0	0
30-39	female	strongly right	0	0	0	0	0	1	0	0	0
30-39	NR	strongly right	0	0	0	0	0	1	0	0	0
20-29	male	strongly left	0	0	0	0	0	1	0	0	0
20-29	female	strongly left	0	0	0	1	0	0	0	0	0
20-29	female	strongly left	0	0	0	0	0	1	0	0	0
50-59	female	strongly left	0	0	0	0	0	1	0	0	0
40-49	NR	strongly right	0	0	0	1	0	1	0	0	0
50-59	male	strongly right	0	0	1	0	0	0	0	0	0
20-29	female	strongly right	0	1	0	0	0	0	0	0	0
30-39	NR	strongly right	0	0	1	0	0	0	0	0	0
20-29	female	moderately right	0	1	0	0	0	0	0	0	0
50-59	female	strongly right	0	0	0	0	0	1	0	0	0
20-29	NR	strongly right	0	0	0	1	0	0	0	0	0
60-69	male	moderately right	0	0	0	0	0	0	0	0	1
50-59	female	moderately right	0	0	0	0	0	1	0	0	0
30-39	female	strongly left	0	0	0	0	0	1	0	0	0
30-39	NR	strongly right	0	0	0	0	0	1	0	0	0
40-49	female	moderately right	0	0	0	0	0	1	0	0	0
50-59	NR	strongly right	0	0	0	0	0	1	0	0	0
20-29	male	strongly right	0	0	0	0	0	1	0	0	0
40-49	female	strongly right	0	0	0	0	0	1	0	0	0
40-49	female	strongly right	0	0	0	0	0	1	0	0	0
30-39	NR	strongly right	0	0	0	0	0	1	0	0	0
20-29	male	moderately right	0	0	1	0	0	0	0	0	0
40-49	female	moderately right	0	0	0	0	0	1	0	0	0
30-39	NR	strongly right	0	0	0	1	0	1	0	0	0
30-39	female	strongly right	0	1	0	0	0	0	0	0	0
20-29	female	strongly right	0	1	0	0	0	0	0	0	0
20-29	female	strongly right	0	0	0	0	0	1	0	0	0
20-29	female	strongly right	0	0	0	0	0	1	0	0	0
30-39	female	strongly right	0	0	0	0	0	1	0	0	0
30-39	female	strongly left	0	0	0	0	0	1	0	0	0
30-39	female	strongly right	0	0	0	0	0	1	0	0	0
50-59	female	strongly left	0	0	0	0	0	1	0	0	0
30-39	female	strongly right	0	0	0	0	0	1	0	0	0
40-49	NR	strongly right	0	0	0	0	0	1	0	0	0
20-29	female	moderately right	0	0	0	0	0	1	0	0	0
30-39	female	strongly left	0	0	0	0	0	1	0	0	0
30-39	female	strongly right	0	0	1	0	0	0	0	0	0
30-39	NR	strongly right	0	0	0	0	0	1	0	0	0
30-39	male	strongly right	0	0	0	0	0	1	0	0	0
30-39	female	strongly right	0	0	0	1	0	0	0	0	0
50-59	female	moderately left	0	0	0	0	0	1	0	0	0
30-39	NR	strongly right	0	0	0	0	0	1	0	0	0
30-39	female	moderately right	0	0	0	0	0	1	0	0	0
30-39	NR	moderately right	0	0	0	0	0	1	0	0	0
30-39	female	strongly right	0	0	0	0	0	1	0	0	0
60-69	female	moderately right	0	0	0	0	0	1	0	0	0
40-49	female	strongly right	0	0	0	0	0	1	0	0	0
40-49	female	strongly left	0	0	0	0	0	1	0	0	0
40-49	female	strongly left	0	1	0	0	0	0	0	0	0
30-39	NR	strongly right	0	0	0	0	0	1	0	0	0
60-69	male	strongly right	0	0	0	0	0	1	0	0	0
30-39	female	strongly right	0	0	0	0	0	1	0	0	0
30-39	female	strongly right	0	0	0	0	0	1	0	0	0
20-29	female	moderately right	0	0	0	0	0	1	0	0	0
40-49	female	strongly right	0	0	1	0	0	0	0	0	0
20-29	NR	strongly right	0	0	0	0	0	1	0	0	0
50-59	female	strongly right	0	0	1	0	0	0	0	0	0
40-49	female	strongly right	0	0	0	0	0	1	0	0	0
30-39	female	strongly right	0	1	0	0	0	0	0	0	0
30-39	NR	strongly left	0	0	0	0	0	1	0	0	0
40-49	female	strongly right	0	0	0	0	0	1	0	0	0
20-29	female	strongly right	0	0	0	0	0	1	0	0	0
50-59	female	strongly right	0	0	0	0	0	1	0	0	0
30-39	NR	strongly right	0	0	0	0	0	1	0	0	0
40-49	female	strongly right	0	1	0	0	0	0	0	0	0
40-49	female	strongly right	0	0	0	0	0	1	0	0	0
30-39	NR	strongly right	0	0	0	0	0	1	0	0	0
50-59	male	strongly right	0	0	0	0	0	1	0	0	0
30-39	male	strongly right	0	0	0	0	0	1	0	0	0
50-59	female	strongly right	0	0	0	0	0	1	0	0	0
20-29	female	strongly right	0	0	0	0	0	1	0	0	0
50-59	NR	strongly right	0	0	0	0	0	1	0	0	0
40-49	male	strongly right	0	0	1	0	0	0	0	0	0
60-69	female	moderately right	1	0	0	0	0	1	0	0	0
30-39	female	strongly right	0	1	0	0	0	0	0	0	0
40-49	female	strongly right	0	0	1	0	0	0	0	0	0
60-69	NR	strongly right	0	0	0	0	0	1	0	0	0
30-39	male	strongly right	0	0	0	0	0	1	0	0	0
20-29	male	moderately right	0	0	0	0	0	1	0	0	0
20-29	female	strongly right	0	0	0	0	0	1	0	0	0
20-29	NR	moderately right	0	1	1	0	0	0	0	0	0
30-39	male	moderately right	0	0	0	0	0	1	1	0	0
30-39	female	strongly right	0	0	0	1	0	0	0	0	0
40-49	female	strongly right	0	0	0	0	0	1	0	0	0
40-49	NR	strongly right	0	0	1	0	0	0	0	0	0
20-29	female	strongly right	0	0	0	0	0	1	0	0	0
30-39	female	strongly right	0	0	0	0	0	1	0	0	0
50-59	NR	strongly right	0	0	0	0	0	1	0	0	0
30-39	male	strongly right	0	0	0	0	0	1	0	0	0
40-49	male	strongly right	0	0	0	0	0	1	0	0	0
30-39	male	moderately left	0	0	0	1	0	1	0	0	0
<20	male	strongly right	0	0	0	0	0	1	0	0	0
50-59	male	strongly left	0	0	0	1	0	0	0	0	0
40-49	female	strongly right	0	0	0	0	0	1	0	0	0
30-39	female	strongly right	0	0	0	0	0	1	0	0	0
30-39	NR	moderately right	0	0	0	0	0	1	0	0	0
30-39	female	strongly right	0	0	0	1	0	1	0	0	0
30-39	NR	strongly right	0	0	0	1	0	0	0	0	0
20-29	female	strongly right	0	0	1	0	0	0	0	0	0
40-49	female	strongly right	0	0	0	0	0	1	0	0	0
50-59	NR	strongly right	0	0	0	0	0	1	0	0	0
30-39	female	moderately right	0	0	0	0	0	1	0	0	0
30-39	female	strongly right	0	0	0	0	0	1	0	0	0
20-29	NR	strongly right	0	0	0	0	0	1	0	0	0
60-69	male	strongly right	0	0	1	0	0	0	0	0	0
50-59	male	strongly right	0	0	1	0	0	0	0	0	0
30-39	male	strongly right	0	0	0	0	0	1	0	0	0
30-39	female	strongly right	1	0	0	0	0	1	1	0	0
50-59	NR	moderately left	0	0	0	0	0	1	0	0	0
20-29	male	strongly right	0	0	1	0	0	0	0	0	0
30-39	male	strongly right	0	0	0	0	0	1	0	0	0
30-39	male	strongly right	0	0	0	0	0	1	0	0	0
30-39	male	strongly right	0	0	0	0	0	1	0	0	0
50-59	female	strongly right	0	0	0	0	0	1	0	0	0
30-39	female	moderately right	0	0	0	0	0	1	0	0	0
50-59	female	strongly right	0	0	0	0	0	1	0	0	0
30-39	NR	strongly right	0	0	0	0	0	1	0	0	0
20-29	male	strongly right	0	0	0	0	0	1	0	0	0
40-49	female	strongly left	0	0	1	0	0	0	0	0	0
30-39	female	strongly right	0	0	1	0	0	0	0	0	0
40-49	female	strongly right	1	0	0	0	0	0	0	0	0
40-49	NR	strongly right	0	1	0	0	0	0	0	0	0
70+	male	strongly right	0	0	0	0	0	1	0	0	0
20-29	female	moderately left	0	0	1	0	0	0	0	0	0
60-69	NR	strongly right	0	0	0	0	0	1	0	0	0
50-59	female	strongly right	0	0	0	0	0	1	0	0	0
20-29	NR	strongly left	0	0	0	0	0	1	0	0	0
30-39	male	strongly right	0	0	0	0	0	1	0	0	0
60-69	female	strongly right	0	0	0	0	0	1	0	0	0
30-39	female	strongly right	0	0	0	0	0	1	0	0	0
40-49	female	moderately right	0	0	0	0	0	1	0	0	0
20-29	NR	strongly right	0	0	0	0	0	1	0	0	0
40-49	male	moderately right	0	0	0	0	0	1	0	0	0
30-39	male	strongly right	0	1	0	0	0	0	0	0	0
70+	female	strongly right	0	0	0	0	0	1	0	0	0
30-39	NR	strongly right	0	1	0	0	0	0	0	0	0
20-29	female	moderately right	1	0	1	1	0	1	1	1	0
40-49	NR	strongly left	0	0	0	0	0	1	0	0	0
20-29	female	strongly right	0	0	1	0	0	0	0	0	0
50-59	female	strongly right	0	0	0	0	0	1	0	0	0
40-49	NR	strongly right	0	0	1	0	0	0	0	0	0
20-29	male	strongly right	0	0	1	0	0	0	0	0	0
60-69	male	strongly right	0	0	1	0	0	0	0	0	0
40-49	male	strongly left	0	0	0	0	0	1	0	0	0
50-59	male	strongly right	0	0	0	0	0	1	0	0	0
20-29	female	strongly right	0	1	0	0	0	0	0	0	0
20-29	NR	strongly right	0	0	1	0	0	0	0	0	0
40-49	male	strongly right	0	0	0	0	0	1	0	0	0
20-29	male	strongly right	0	0	1	0	0	0	0	0	0
20-29	male	strongly right	0	0	1	0	0	0	0	0	0
30-39	male	strongly right	0	0	0	0	0	1	0	0	0
20-29	female	strongly left	0	0	0	0	0	0	0	1	0
30-39	female	strongly right	0	0	1	0	0	0	0	0	0
70+	female	strongly right	0	0	0	0	0	1	0	0	0
20-29	female	strongly right	0	0	0	0	0	1	0	0	0
30-39	NR	strongly right	0	0	0	0	0	1	0	0	0
20-29	male	strongly right	0	0	0	0	0	1	0	0	0
30-39	female	strongly right	0	0	0	0	0	1	0	0	0
50-59	NR	strongly right	0	0	0	0	0	1	0	0	0
30-39	female	strongly left	0	0	0	0	0	1	0	0	0
20-29	female	strongly right	0	0	0	0	0	1	0	0	0
